# Genetic epidemiology of SARS-CoV-2 transmission in renal dialysis units - a high risk community-hospital interface

**DOI:** 10.1101/2021.03.24.21253587

**Authors:** Kathy K Li, Y. Mun Woo, Oliver Stirrup, Joseph Hughes, Antonia Ho, Ana Da Silva Filipe, Natasha Johnson, Katherine Smollett, Daniel Mair, Stephen Carmichael, Lily Tong, Jenna Nichols, Elihu Aranday-Cortes, Kirstyn Brunker, Yasmin A. Parr, Kyriaki Nomikou, Sarah E McDonald, Marc Niebel, Patawee Asamaphan, Vattipally B Sreenu, David L Robertson, Aislynn Taggart, Natasha Jesudason, Rajiv Shah, James Shepherd, Josh Singer, Alison H.M. Taylor, Zoe Cousland, Jonathan Price, Jennifer S. Lees, Timothy P.W. Jones, Carlos Varon Lopez, Alasdair MacLean, Igor Starinskij, Rory Gunson, Scott T.W. Morris, Peter C. Thomson, Colin C. Geddes, Jamie P. Traynor, Judith Breuer, The COVID-19 Genomics UK (COG-UK) consortium, Emma C. Thomson, Patrick B. Mark

## Abstract

**Objectives:** Patients requiring haemodialysis are at increased risk of serious illness with SARS-CoV-2 infection. To improve the understanding of transmission risks in six Scottish renal dialysis units, we utilised the rapid whole-genome sequencing data generated by the COG-UK consortium.

**Methods:** We combined geographical, temporal and genomic sequence data from the community and hospital to estimate the probability of infection originating from within the dialysis unit, the hospital or the community using Bayesian statistical modelling and compared these results to the details of epidemiological investigations.

**Results:** Of 671 patients, 60 (8.9%) became infected with SARS-CoV-2, of whom 16 (27%) died. Within-unit and community transmission were both evident and an instance of transmission from the wider hospital setting was also demonstrated.

**Conclusions:** Near-real-time SARS-CoV-2 sequencing data can facilitate tailored infection prevention and control measures, which can be targeted at reducing risk in these settings.
