## SupplementaryTable1 for "Genetic epidemiology of SARS-CoV-2 transmission in renal dialysis units - a high risk community-hospital interface"

### Sheet: SupplementaryTable1_OS
record_id	hpc	pmh	ward	Specimentype	SIEFTR	ct	DateofDialysis	Timeofdialysis	Comment	GISAIDsequenceaccession	Sequencingplatform	Postcodearea	Lineage	Lineagesupport	UKcluster	posterior_wRDU	posterior_hRDU	posterior_wADM	posterior_hADM	prior_probADM	ward_cond_propRDU	hos_cond_propRDU	ward_cond_propADM	hos_cond_propADM	com_cond_prop	com_match_list	ward_match_listRDU	hos_match_listRDU	ward_match_listADM	hos_match_listADM	ward_ref_nRDU	hos_ref_nRDU	ward_ref_nADM	hos_ref_nADM	com_ref_n	posterior_notes
CVR1003	cough sob temp, needed isolated dialysis	End-stage renal failure, monoclonal gammopathy of undetermined significance, chronic obstructive pulmonary disease, hypertension, diverticulitis	RDU2	THROAT AND NOSE SWAB	RDU2_4_tr	17.95	Saturday	afternoon	Deceased	EPI_ISL_438749	ILLUMINA	GLASGOW	B.1.36	100	UK51	0	0	0	0	0	0	0	0	0	0						0	2	0	0	456	No sequence match in any dataset
CVR1129	Shortness of breath, rigors	ESRD, gout, BPH, MGUS, secondary hyperparathyroidism	RDU1	THROAT AND NOSE SWAB	RDU1_1_tr	35.61	Friday	morning	Hospital HD	N/A	N/A	N/A	N/A	N/A	N/A
CVR1202		T2DM, hypertension, CABG, CKD, IHD	RDU1	THROAT AND NOSE SWAB	RDU1_1_tr	31.96	Friday	morning	Hospital HD	N/A	N/A	N/A	N/A	N/A	N/A
CVR1204		Osteoarthritis, hypertension, atrial fibrillation, CKD5	RDU1	THROAT AND NOSE SWAB	RDU1_2	31.2	Friday	afternoon	Hospital HD	EPI_ISL_433522	OXFORD_NANOPORE MinION	PAISLEY	B.16	96	UK40	0.678615	0.0436536	0	0	0	1	0.578947	0	0	0.368335	CVR1034, CVR1035, CVR1053, CVR1079, CVR1115, CVR1136, CVR1141, CVR1153, CVR1197, CVR1209, CVR1234, CVR161, CVR196, CVR237, CVR248, CVR284, CVR309, CVR33, CVR347, CVR363, CVR382, CVR388, CVR431, CVR434, CVR474, CVR487, CVR489, CVR490, CVR495, CVR532, CVR597, CVR598, CVR652, CVR656, CVR665, CVR708, CVR709, CVR747, CVR756, CVR776, CVR780, CVR818, CVR830, CVR854, CVR863, CVR915, CVR917, CVR919, CVR92…	CVR248, CVR284, CVR495, CVR780, CVR987	CVR33, CVR347, CVR363, CVR382, CVR388, CVR425, CVR434, CVR474, CVR487, CVR489, CVR490, CVR597, CVR598, CVR708, CVR709, CVR747, CVR756, CVR818, CVR830, CVR863, CVR877, CVR917			5	38	0	0	523
CVR1217	Fall, cough, fever, SOB	CKD5, T2DM, hypertension, stroke, LVH	RDU5	THROAT AND NOSE SWAB	RDU5_1	29.12	Monday	morning	Deceased	EPI_ISL_438775	ILLUMINA	GLASGOW	B.1.p73	96	UK5098	0	0.188205	0	0	0	0	0.5	0	0	0.215668	CVR1011, CVR1022, CVR1045, CVR1052, CVR1067, CVR1094, CVR1126, CVR1128, CVR1158, CVR1162, CVR1170, CVR1173, CVR1186, CVR1189, CVR1208, CVR1213, CVR1236, CVR1308, CVR140, CVR159, CVR174, CVR18, CVR19, CVR199, CVR208, CVR219, CVR241, CVR247, CVR335, CVR360, CVR375, CVR380, CVR399, CVR409, CVR424, CVR427, CVR459, CVR472, CVR524, CVR54, CVR549, CVR570, CVR583, CVR602, CVR609, CVR610, CVR625, CVR638, …		CVR883			0	2	0	0	523
CVR1274			RDU6	THROAT AND NOSE SWAB	RDU6_3	29.41	Saturday	morning	Hospital HD	N/A	N/A	N/A	N/A	N/A	N/A
CVR1314			RDU1	THROAT AND NOSE SWAB	RDU1_3	26.26	Saturday	morning	Hospital HD	EPI_ISL_433539	ILLUMINA MiSeq	PAISLEY	B.16	97	UK40	0.673326	0.0448884	0	0	0	1	0.6	0	0	0.376648	CVR1034, CVR1035, CVR1053, CVR1079, CVR1115, CVR1136, CVR1141, CVR1153, CVR1197, CVR1204, CVR1209, CVR1234, CVR1254, CVR1271, CVR1356, CVR161, CVR196, CVR237, CVR248, CVR284, CVR309, CVR33, CVR347, CVR363, CVR382, CVR388, CVR431, CVR434, CVR474, CVR487, CVR489, CVR490, CVR495, CVR532, CVR597, CVR598, CVR652, CVR656, CVR665, CVR708, CVR709, CVR747, CVR756, CVR776, CVR780, CVR818, CVR830, CVR854, C…	CVR1204, CVR248, CVR284, CVR495, CVR780, CVR987	CVR33, CVR347, CVR363, CVR382, CVR388, CVR425, CVR434, CVR474, CVR487, CVR489, CVR490, CVR597, CVR598, CVR708, CVR709, CVR747, CVR756, CVR818, CVR830, CVR863, CVR877, CVR915, CVR917, CVR919			6	40	0	0	569
CVR1404		obesity, NASH, T2DM, GAVE, OA	RDU1	THROAT AND NOSE SWAB	RDU1_1_tr	29.65	Friday	morning	Hospital HD	EPI_ISL_433570	OXFORD_NANOPORE MinION	PAISLEY	B.16	98	UK40	0.542924	0.0476987	0	0	0	1	0.790698	0	0	0.678622	CVR1034, CVR1035, CVR1053, CVR1079, CVR1115, CVR1136, CVR1141, CVR1153, CVR1171, CVR1181, CVR1185, CVR1197, CVR1198, CVR1203, CVR1204, CVR1209, CVR1234, CVR1243, CVR1254, CVR1271, CVR1314, CVR1352, CVR1356, CVR1358, CVR1379, CVR1387, CVR1444, CVR1446, CVR1475, CVR161, CVR196, CVR237, CVR248, CVR254, CVR284, CVR309, CVR33, CVR347, CVR363, CVR382, CVR388, CVR392, CVR431, CVR434, CVR461, CVR474, CVR…	CVR1204, CVR1314, CVR248, CVR284, CVR495, CVR780, CVR987	CVR1115, CVR1141, CVR1185, CVR254, CVR33, CVR347, CVR363, CVR382, CVR388, CVR425, CVR434, CVR474, CVR475, CVR487, CVR489, CVR490, CVR505, CVR597, CVR598, CVR599, CVR600, CVR708, CVR709, CVR747, CVR748, CVR756, CVR818, CVR830, CVR863, CVR877, CVR915, CVR917, CVR919, CVR96			7	43	0	0	603
CVR1438	dry cough during dialysis crp 250 contact with covid19 patient	ESRF on HD since 2012, AVF, diet controlled T2DM, hypertension	RDU2	THROAT AND NOSE SWAB	RDU2_4		Saturday	afternoon	Hospital HD	EPI_ISL_433587	OXFORD_NANOPORE MinION	GLASGOW	B.1.p11	78	UK2913	0	0	0	0	0	0	0	0	0	0.0858558	CVR1042, CVR1140, CVR1160, CVR1225, CVR1249, CVR1308, CVR1309, CVR1312, CVR1393, CVR1437, CVR1443, CVR1448, CVR1449, CVR159, CVR208, CVR247, CVR308, CVR372, CVR399, CVR427, CVR472, CVR524, CVR54, CVR602, CVR610, CVR667, CVR668, CVR682, CVR711, CVR722, CVR793, CVR800, CVR801, CVR825, CVR878, CVR887, CVR928, CVR930, CVR934, CVR967, CVR980, CVR984, CVR989					2	4	0	0	620
CVR1476			RDU6	THROAT AND NOSE SWAB	RDU6_2	29.58	Friday	afternoon	Hospital HD	EPI_ISL_438822	ILLUMINA	GLASGOW	B.1.1.1	99	UK429	0	0	0	0	0	0	0	0	0	0.0328257	CVR1005, CVR1132, CVR1169, CVR1237, CVR136, CVR399, CVR430, CVR536, CVR615, CVR763, CVR769, CVR822, CVR861, CVR882, CVR938					1	10	0	0	603
CVR1481			RDU6	THROAT AND NOSE SWAB	RDU6_2	23.84	Friday	afternoon	Hospital HD	N/A	N/A	N/A	N/A	N/A	N/A
CVR1511			RDU3	THROAT AND NOSE SWAB	RDU3_2	27.36	Friday	afternoon	Hospital HD	EPI_ISL_433605	OXFORD_NANOPORE MinION	GLASGOW	B.1.p73	95	UK5098	0.679427	0.0423212	0	0	0	0.5	0.280303	0	0	0.184292	CVR1011, CVR1022, CVR1045, CVR1052, CVR1067, CVR1094, CVR1126, CVR1128, CVR1158, CVR1162, CVR1170, CVR1173, CVR1186, CVR1189, CVR1208, CVR1213, CVR1215, CVR1217, CVR1236, CVR1249, CVR1266, CVR1308, CVR1324, CVR1346, CVR1365, CVR1371, CVR1385, CVR1388, CVR140, CVR1408, CVR1413, CVR1417, CVR1418, CVR1425, CVR1449, CVR1483, CVR1502, CVR1513, CVR1518, CVR1541, CVR159, CVR174, CVR18, CVR19, CVR199, CV…	CVR375	CVR1045, CVR1067, CVR1094, CVR1131, CVR1158, CVR1159, CVR1161, CVR1162, CVR1186, CVR1194, CVR1205, CVR1213, CVR1236, CVR1266, CVR1324, CVR1346, CVR1385, CVR140, CVR360, CVR472, CVR506, CVR54, CVR609, CVR610, CVR625, CVR626, CVR638, CVR640, CVR681, CVR684, CVR754, CVR781, CVR792, CVR793, CVR819, CVR962, CVR984			2	132	0	0	649
CVR1538			RDU2	THROAT AND NOSE SWAB	RDU2_3	20.59	Thursday	morning	Hospital HD	N/A	N/A	N/A	N/A	N/A	N/A
CVR157			RDU6	THROAT AND NOSE SWAB	RDU6_3	33.84	Saturday	morning	Hospital HD	EPI_ISL_477824	ILLUMINA	MOTHERWELL	B	95	UK14	0	0	0	0	0	0	0	0	0	0.0630603	CVR137					0	4	0	0	67
CVR1816	cough, fever	end stage renal disease, recurrent UTIs and previous NSTEMI.	RDU3	THROAT AND NOSE SWAB	RDU3_3	28.15	Tuesday	morning	Deceased	EPI_ISL_438849	ILLUMINA	GLASGOW	A.2	100	UK39	0.744487	0.0302769	0	0	0	0.25	0.0915033	0	0	0.0680711	CVR1043, CVR1069, CVR111, CVR1123, CVR1133, CVR1142, CVR1147, CVR1179, CVR1224, CVR1232, CVR1239, CVR1295, CVR1370, CVR1452, CVR1503, CVR1507, CVR1514, CVR1521, CVR1555, CVR1568, CVR1613, CVR1615, CVR1634, CVR1763, CVR1794, CVR1795, CVR1796, CVR24, CVR242, CVR272, CVR331, CVR333, CVR383, CVR550, CVR594, CVR660, CVR765, CVR794, CVR802, CVR841, CVR873, CVR931, CVR937, CVR941, CVR945, CVR964, CVR994	CVR937	CVR1043, CVR1113, CVR1239, CVR1258, CVR1261, CVR1263, CVR1545, CVR1555, CVR173, CVR1775, CVR1776, CVR765, CVR794, CVR964			4	153	0	0	758
CVR1817			RDU3	THROAT AND NOSE SWAB	RDU3_4_tr	23.4	Saturday	afternoon	Hospital HD	EPI_ISL_433659	OXFORD_NANOPORE MinION	GLASGOW	B.1	100	UK501	0.73101	0.0286671	0	0	0	0.5	0.176471	0	0	0.147939	CVR1011, CVR1022, CVR1052, CVR1067, CVR1094, CVR1126, CVR1128, CVR1158, CVR1162, CVR1189, CVR1208, CVR1217, CVR1236, CVR1249, CVR1266, CVR1308, CVR1324, CVR1346, CVR1365, CVR1371, CVR1385, CVR1388, CVR140, CVR1413, CVR1418, CVR1425, CVR1432, CVR1449, CVR1511, CVR1513, CVR1518, CVR1575, CVR159, CVR1632, CVR1639, CVR1657, CVR1663, CVR1686, CVR1774, CVR1783, CVR1799, CVR18, CVR1819, CVR19, CVR199, C…	CVR1511, CVR375	CVR1067, CVR1094, CVR1158, CVR1159, CVR1162, CVR1236, CVR1266, CVR1324, CVR1346, CVR1385, CVR1513, CVR1518, CVR1704, CVR360, CVR472, CVR506, CVR609, CVR610, CVR626, CVR638, CVR640, CVR754, CVR781, CVR792, CVR793, CVR819, CVR984			4	153	0	0	758
CVR1843	Admitted in Jan following #NOF requiring hemiarthroplasty. NSTEMI during admission on clopidogrel and warfarin 3m. transferred 7/3 for rehab	primary focal glomerulonephropathy, hypothyroid, osteoporosis, HTN, LVSD, AF, previous MI,	RDU5	THROAT AND NOSE SWAB	RDU5_3	22.51	Thursday	afternoon	Deceased	EPI_ISL_438850	ILLUMINA	GLASGOW	B.1.p73	76	UK5098	0.897425	0.0332379	0	0.0693374	1	1	0.333333	0	0.231788	0.110348	CVR1045, CVR1067, CVR1128, CVR1158, CVR1162, CVR1170, CVR1173, CVR1186, CVR1208, CVR1213, CVR1217, CVR1236, CVR1266, CVR1308, CVR1365, CVR1371, CVR140, CVR1449, CVR1483, CVR1502, CVR1511, CVR1513, CVR1518, CVR1537, CVR1541, CVR1575, CVR159, CVR1632, CVR1657, CVR1686, CVR1728, CVR174, CVR1774, CVR1777, CVR241, CVR247, CVR335, CVR375, CVR399, CVR409, CVR424, CVR427, CVR459, CVR472, CVR524, CVR54, C…	CVR1217	CVR1298		CVR1045, CVR1067, CVR1131, CVR1158, CVR1159, CVR1161, CVR1162, CVR1186, CVR1194, CVR1205, CVR1213, CVR1236, CVR1266, CVR140, CVR1511, CVR1513, CVR1518, CVR1704, CVR375, CVR472, CVR506, CVR609, CVR610, CVR625, CVR626, CVR638, CVR640, CVR681, CVR684, CVR781, CVR792, CVR793, CVR819, CVR962, CVR984	1	3	0	151	715
CVR1924	Admitted with SOB and hypoxia	CKD, on haemodialysis, HTN, diabetes.	RDU2	SPUTUM	RDU2_4_tr	22.16	Saturday	morning	Deceased	EPI_ISL_433661	OXFORD_NANOPORE MinION	GLASGOW	B.1.36	94	UK51	0.951449	0	0	0	0	0.5	0	0	0	0.0229626	CVR1003	CVR1003				2	4	0	0	620
CVR2119			RDU5	THROAT AND NOSE SWAB	RDU5_2	37.55	Saturday	morning	Hospital HD	EPI_ISL_438874	ILLUMINA	GLASGOW	B.16	96	UK40	0	0.0176183	0	0	0	0	0.0070922	0	0	0.0395454	CVR1034, CVR1035, CVR1053, CVR1079, CVR1115, CVR1136, CVR1141, CVR1153, CVR1197, CVR1204, CVR1209, CVR1234, CVR1254, CVR1271, CVR1314, CVR1352, CVR1356, CVR1379, CVR1387, CVR1404, CVR1414, CVR1425, CVR1444, CVR1446, CVR1450, CVR1475, CVR1496, CVR1523, CVR1530, CVR161, CVR1635, CVR1730, CVR1732, CVR1754, CVR1755, CVR1886, CVR1945, CVR1951, CVR196, CVR1992, CVR1997, CVR2035, CVR2062, CVR2072, CVR21…		CVR1450			1	141	0	0	903
CVR2124			RDU2	THROAT AND NOSE SWAB	RDU2_2	25.7	Friday	afternoon	Hospital HD	EPI_ISL_438875	ILLUMINA	GLASGOW	B	96	UK498	0	0	0	0	0	0	0	0	0	0.000648069	CVR880					4	16	0	0	874
CVR2228			RDU2	THROAT AND NOSE SWAB	RDU2_1	24.06	Friday	morning	Hospital HD	EPI_ISL_433273	OXFORD_NANOPORE MinION	GLASGOW	B.1.1	99	UK5	0	0	0	0	0	0	0	0	0	0.000125588	CVR1782					5	20	0	0	984
CVR2314			RDU2	THROAT AND NOSE SWAB	RDU2_2	29.79	Friday	afternoon	Hospital HD	EPI_ISL_438887	ILLUMINA	GLASGOW	B.1.36	91	UK51	0.996906	0	0	0	0	0.666667	0	0	0	0.00186216	CVR1003, CVR1924	CVR1003, CVR1924				3	8	0	0	715
CVR2468			RDU6	THROAT AND NOSE SWAB	RDU6_1	20.55	Monday	morning	Deceased	EPI_ISL_438912	ILLUMINA	GLASGOW	B.1.1.1	96	UK429	0.971985	0	0	0	0	0.833333	0	0	0.625	0.0216171	CVR1005, CVR1132, CVR1476, CVR1806, CVR2739, CVR3151, CVR3494, CVR3838, CVR769, CVR822	CVR1476, CVR2739, CVR3151, CVR3494, CVR3838			CVR1476, CVR2739, CVR3151, CVR3494, CVR3838	6	15	13	8	791
CVR248	SOBOE, reduced appetite	End stagerenal failure, membranous glomerulonephritis, previous PE/DVT, prostate cancer, hip dislocations	RDU1	THROAT AND NOSE SWAB	RDU1_1	22.2	Friday	morning	Hospital HD	EPI_ISL_433276	OXFORD_NANOPORE MinION	PAISLEY	B.16	98	UK40	0	0.0853661	0	0	0	0	0.5	0	0	0.535712	CVR161, CVR196, CVR237, CVR254, CVR309, CVR33, CVR96		CVR33, CVR96			0	4	0	0	104
CVR2739			RDU6	SWAB (OTHER)	RDU6_1	29.57	Friday	morning	Hospital HD	EPI_ISL_438938	ILLUMINA	GLASGOW	B.1.1.1	99	UK429	0.959832	0	0	0	0	0.6	0	0	0.5	0.0225987	CVR1005, CVR1132, CVR1169, CVR1237, CVR136, CVR1476, CVR1493, CVR1520, CVR3494, CVR3838, CVR399, CVR430, CVR536, CVR615, CVR763, CVR769, CVR822, CVR861, CVR882, CVR938	CVR1476, CVR3494, CVR3838			CVR1476, CVR3494, CVR3838	5	15	14	6	715
CVR2764			RDU6	THROAT AND NOSE SWAB	RDU6_1	22.08	Wednesday	morning	Deceased	EPI_ISL_438977	ILLUMINA	MOTHERWELL	B.1.1.1	91	UK429	0.944959	0	0	0	0	0.777778	0	0	0.636364	0.0407732	CVR1005, CVR1132, CVR1476, CVR1806, CVR2468, CVR2739, CVR3151, CVR3494, CVR3838, CVR3841, CVR769, CVR822	CVR1476, CVR2468, CVR2739, CVR3151, CVR3494, CVR3838, CVR3841			CVR1476, CVR2468, CVR2739, CVR3151, CVR3494, CVR3838, CVR3841	9	14	12	11	931
CVR284			RDU1	THROAT AND NOSE SWAB	RDU1_2	24.34	Friday	afternoon	Hospital HD	EPI_ISL_433281	ILLUMINA MiSeq	PAISLEY	B.16	99	UK40	0.625239	0.0347355	0	0	0	1	0.5	0	0	0.48945	CVR161, CVR196, CVR237, CVR248, CVR254, CVR309, CVR33, CVR96	CVR248	CVR33, CVR96			1	4	0	0	122
CVR3151			RDU6	THROAT AND NOSE SWAB	RDU6_1	30	Friday	morning	Hospital HD	EPI_ISL_453094	ILLUMINA	MOTHERWELL	B.1.1.1	91	UK429	0.971406	0	0	0	0	0.833333	0	0	0.238095	0.0220764	CVR1005, CVR1132, CVR1476, CVR1806, CVR2468, CVR2739, CVR3494, CVR3838, CVR769, CVR822	CVR1476, CVR2468, CVR2739, CVR3494, CVR3838			CVR1476, CVR2468, CVR2739, CVR3494, CVR3838	6	15	0	21	791
CVR3190			RDU2	THROAT AND NOSE SWAB	RDU2_4	33.99	Saturday	afternoon	Hospital HD	N/A	N/A	N/A	N/A	N/A	N/A
CVR3289			RDU2	THROAT AND NOSE SWAB	RDU2_1	21.65	Friday	morning	Hospital HD	EPI_ISL_493851	ILLUMINA	GLASGOW CITY	B.1.1	98	UK658	0	0	0	0	0	0	0	0	0	0.00258134	CVR2951, CVR3105					2	15	0	0	1465
CVR3290			RDU2	THROAT AND NOSE SWAB	RDU2_1	21.32	Friday	morning	Hospital HD	EPI_ISL_493852	ILLUMINA	GLASGOW CITY	B.1.1	98	UK658	0.996116	0	0	0	0	1	0	0	0	0.00350944	CVR2951, CVR3105, CVR3289, CVR3315	CVR3289				1	6	0	0	1375
CVR3362	Hospital HD		RDU6		RDU6_2	21	Friday	afternoon	Hospital HD	EPI_ISL_456792	ILLUMINA	MOTHERWELL	B.1.p73	76	UK5098	0.999999	0	0	0	0.99999	0.333333	0	0	0	0.01544	CVR1067, CVR1128, CVR1236, CVR1266, CVR1365, CVR1511, CVR1518, CVR1632, CVR2783, CVR3163, CVR3373, CVR409, CVR424, CVR459, CVR638, CVR781, CVR792, CVR793, CVR912	CVR3373				3	21	0	9	1461
CVR3373		Multiple Myeloma, ESRF on haemodialysis, treated bladder ca, HTN	RDU6		RDU6_3	24	Saturday	morning	Hospital HD	EPI_ISL_456802	ILLUMINA	MOTHERWELL	B.1.p73	91	UK5098	0	0.0716211	0	0	0	0	0.0555556	0	0	0.0720132	CVR1045, CVR1067, CVR1128, CVR1158, CVR1162, CVR1170, CVR1186, CVR1208, CVR1213, CVR1217, CVR1236, CVR1266, CVR1365, CVR1371, CVR1449, CVR1483, CVR1502, CVR1511, CVR1513, CVR1518, CVR1537, CVR1541, CVR1575, CVR159, CVR1632, CVR1657, CVR1686, CVR174, CVR1774, CVR1885, CVR1934, CVR1939, CVR1948, CVR1986, CVR1994, CVR2029, CVR2030, CVR2037, CVR2040, CVR2044, CVR2046, CVR2125, CVR2220, CVR2238, CVR22…		CVR3146			6	18	0	0	1474
CVR3492	Dialysis patient increasing breathlessness following diagnosis 6 days previously	Dialysis patient diverticulosis CVA DU	RDU6	THROAT AND NOSE SWAB	RDU6_1	24.25	Friday	morning	Hospital HD	EPI_ISL_456880	OXFORD_NANOPORE	GLASGOW	B.1.1.1	89	UK429	0.970518	0	0	0	0	0.8	0	0	0	0.0218722	CVR1005, CVR1132, CVR1476, CVR1806, CVR2468, CVR2739, CVR2764, CVR3151, CVR3494, CVR3838, CVR3841, CVR769, CVR822	CVR1476, CVR2468, CVR2739, CVR2764, CVR3151, CVR3494, CVR3838, CVR3841				10	14	0	0	984
CVR3493	Dialysis outpatient		RDU6	SWAB (OTHER)	RDU6_2	36.69	Friday	afternoon	Hospital HD	N/A	N/A	N/A	N/A	N/A	N/A
CVR3494	SOB Dialysis patient	AF ESRF BCC ileostomy renal transplant PMR T2DM HTN catheter	RDU6	SWAB (OTHER)	RDU6_1	30.78	Friday	morning	Hospital HD	EPI_ISL_456881	OXFORD_NANOPORE	MOTHERWELL	B.1.1.1	99	UK429	0.946664	0	0	0	0	0.6	0	0	0	0.0304243	CVR1005, CVR1132, CVR1169, CVR1237, CVR136, CVR1476, CVR1493, CVR1520, CVR2739, CVR3838, CVR399, CVR430, CVR536, CVR615, CVR763, CVR769, CVR822, CVR861, CVR882, CVR938	CVR1476, CVR2739, CVR3838				5	15	0	0	715
CVR3732	Dyspnoea, drowsy, opiate toxicity from codeine. Recent discharge	ESRD on dialysis,	RDU6		RDU6_3	25	Saturday	morning	Hospital HD	EPI_ISL_473770	Illumina	NORTH LANARKSHIRE	B.1.1.10	85	UK370	0	0.962352	0	0	0	0	0.157895	0	0	0.000617695	CVR2852		CVR2496, CVR3230, CVR3244			2	19	0	0	1398
CVR375	SOB and cough on a background of CKD (weekly dialysis), T2DM and angina.	Dialysis patient. Sigmoid carcinoma T2DM	RDU3	THROAT AND NOSE SWAB	RDU3_1	28.92	Wednesday	morning	Deceased	EPI_ISL_433287	OXFORD_NANOPORE MinION	PAISLEY	B.1.p73	100	UK5098	0	0.241605	0	0.71077	0.980622	0	0.105263	0	0.105263	0.107074	CVR140, CVR159, CVR174, CVR18, CVR19, CVR199, CVR208, CVR219, CVR241, CVR247, CVR335, CVR54, CVR85		CVR140, CVR54		CVR140, CVR54	0	19	0	19	122
CVR3763			RDU6	THROAT AND NOSE SWAB	RDU6_1	32.52	Friday	morning	Hospital HD	N/A	N/A	N/A	N/A	N/A	N/A
CVR3764	L sided stroke		RDU2	THROAT AND NOSE SWAB	RDU2_4		Saturday	afternoon	Hospital HD	N/A	N/A	N/A	N/A	N/A	N/A
CVR3765			Renal_transplant_not dialysis	THROAT AND NOSE SWAB	Renal_transplant_not dialysis	31.06				N/A	N/A	N/A	N/A	N/A	N/A
CVR3767			RDU3	THROAT AND NOSE SWAB	RDU3_4		Saturday	afternoon	Hospital HD	N/A	N/A	N/A	N/A	N/A	N/A
CVR3800			RDU6		RDU6_4	25	Thursday	afternoon	Hospital HD	N/A	N/A	N/A	N/A	N/A	N/A
CVR3838	Dyspnoea	Asthma, hypertensive nephropathy, Hypertension	RDU6	THROAT AND NOSE SWAB	RDU6_1	35.2	Friday	morning	Deceased	EPI_ISL_473778	Oxford Nanopore	SOUTH LANARKSHIRE	B.1.1.1	98	UK429	0.947175	0	0	0	0	0.333333	0	0	0	0.0167314	CVR1005, CVR1132, CVR1169, CVR1237, CVR136, CVR1476, CVR1493, CVR1520, CVR399, CVR430, CVR536, CVR615, CVR763, CVR769, CVR822, CVR861, CVR882, CVR938	CVR1476				3	14	0	0	649
CVR3839		ESRF on dialysis	RDU6	THROAT AND NOSE SWAB	RDU6_2		Friday	afternoon	Hospital HD	EPI_ISL_473779	Oxford Nanopore	SOUTH LANARKSHIRE	B.1	96	UK36	0	0.0729957	0	0	0	0	0.0714286	0	0	0.0907103	CVR1056, CVR1062, CVR1068, CVR1154, CVR1183, CVR1192, CVR1251, CVR1305, CVR1329, CVR1331, CVR1336, CVR1337, CVR1403, CVR1427, CVR1482, CVR1533, CVR1562, CVR253, CVR323, CVR362, CVR371, CVR376, CVR473, CVR486, CVR545, CVR692, CVR693, CVR741, CVR743, CVR749, CVR764, CVR838, CVR869, CVR871, CVR900, CVR904, CVR906, CVR965, CVR975, CVR985		CVR900			3	14	0	0	649
CVR3840	Dyspnoea	T2DM CKD- ESRF Dialysis 3 times/week Diabetic neuropathy AKA (bilateral) secondary to PVD Amputation of fingers (bilateral) Rt 6th nerve palsy Renal Cysts (thought to be benign) TIA	RDU6	THROAT AND NOSE SWAB	RDU6_1	31.37	Friday	morning	Hospital HD, CARE HOME	N/A	N/A	N/A	N/A	N/A	N/A
CVR3841			RDU6	THROAT AND NOSE SWAB	RDU6_1	28.1	Friday	morning	Hospital HD	EPI_ISL_473780	Oxford Nanopore	NRTH LANARKSHIRE	B.1.1.1	97	UK429	0.954752	0	0	0	0	0.75	0	0	0	0.03199	CVR1005, CVR1132, CVR1476, CVR1806, CVR2468, CVR2739, CVR3151, CVR3494, CVR3838, CVR769, CVR822	CVR1476, CVR2468, CVR2739, CVR3151, CVR3494, CVR3838				8	13	0	0	874
CVR3842	Dyspnoea, fever, reduced mobility Diabetic foot infection	COPD, T2DM, peripheral vascular disease, Atrial fibrillation	RDU6	THROAT AND NOSE SWAB	RDU6_2		Friday	afternoon	Hospital HD	EPI_ISL_473781	Oxford Nanopore	NRTH LANARKSHIRE	B.1.1.10	88	UK370	0	0.13059	0	0	0	0	0.0714286	0	0	0.0475539	CVR1076, CVR1178, CVR1212, CVR1229, CVR1237, CVR136, CVR1367, CVR1557, CVR1734, CVR1925, CVR1927, CVR325, CVR399, CVR430, CVR536, CVR569, CVR615, CVR697, CVR861, CVR866, CVR882, CVR896, CVR898, CVR914, CVR938, CVR986		CVR898			7	14	0	0	829
CVR3843	Fevers and dyspnoea	ESRF, APKD, previous pulmonary embolism, T2DM,	RDU6	THROAT AND NOSE SWAB	RDU6_4		Saturday	afternoon	Hospital HD	N/A	N/A	N/A	N/A	N/A	N/A
CVR495			RDU1	THROAT AND NOSE SWAB	RDU1_3	26.13	Tuesday	morning	Deceased	EPI_ISL_433305	ILLUMINA MiSeq	PAISLEY	B.16	98	UK40	0.531984	0.0394063	0	0	0	1	0.666667	0	0	0.725112	CVR161, CVR196, CVR237, CVR248, CVR254, CVR284, CVR309, CVR33, CVR347, CVR363, CVR382, CVR388, CVR392, CVR431, CVR434, CVR461, CVR474, CVR475, CVR487, CVR489, CVR490, CVR505, CVR532, CVR541, CVR598, CVR599, CVR600, CVR652, CVR96	CVR248, CVR284	CVR254, CVR33, CVR425, CVR96			2	6	0	0	215
CVR536			RDU4	THROAT AND NOSE SWAB	RDU4_1	29.3	Friday	morning	Hospital HD	EPI_ISL_439083	ILLUMINA	GLASGOW	B.1.1	99	UK5	0	0	0	0	0	0	0	0	0	0.0679444	CVR110, CVR136, CVR155, CVR17, CVR263, CVR27, CVR313, CVR325, CVR399, CVR408, CVR41, CVR430, CVR535, CVR537, CVR557, CVR569, CVR608, CVR614, CVR64, CVR69					0	20	0	0	215
CVR780	cough	T1DM, diabetic nephropathy, proliferative retinopathy	RDU1	THROAT AND NOSE SWAB	RDU1_1_tr	23.04	Friday	morning	Hospital HD	EPI_ISL_433338	ILLUMINA MiSeq	PAISLEY	B.16	97	UK40	0.632313	0.0365336	0	0	0	1	0.52	0	0	0.471345	CVR161, CVR196, CVR237, CVR248, CVR284, CVR309, CVR33, CVR347, CVR363, CVR382, CVR388, CVR431, CVR434, CVR474, CVR487, CVR489, CVR490, CVR495, CVR532, CVR597, CVR598, CVR652, CVR656, CVR665, CVR708, CVR709, CVR747, CVR756, CVR776, CVR818, CVR830, CVR854, CVR863, CVR917	CVR248, CVR284, CVR495	CVR33, CVR347, CVR363, CVR382, CVR388, CVR425, CVR434, CVR474, CVR487, CVR489, CVR490, CVR598, CVR877			3	25	0	0	366
CVR937	cough, fever and hypoxia. 28/3/20 - conjunctivitis, cough	AF, NSTEMI, T2DM, DM nephropathy, learning difficulties, LMastectomy, hypothyroid, hypertension	RDU3	THROAT AND NOSE SWAB	RDU3_4	24.15	Saturday	afternoon	Deceased	EPI_ISL_433363	OXFORD_NANOPORE MinION	WEST DUNBARTONSHIRE	A.2	100	UK39	0	0.0146296	0	0	0	0	0.037037	0	0	0.249462	CVR111, CVR24, CVR242, CVR272, CVR331, CVR333, CVR383, CVR550, CVR594, CVR660, CVR765, CVR794, CVR802, CVR841, CVR873, CVR931, CVR945, CVR964		CVR173, CVR24			1	54	0	0	417
CVR987																0.537295	0.0438966	0	0	0	1	0.735294	0	0	0.701528	CVR1034, CVR1035, CVR1053, CVR1079, CVR1115, CVR1141, CVR1185, CVR161, CVR196, CVR237, CVR248, CVR254, CVR284, CVR309, CVR33, CVR347, CVR363, CVR382, CVR388, CVR392, CVR431, CVR434, CVR461, CVR474, CVR475, CVR487, CVR489, CVR490, CVR495, CVR505, CVR532, CVR541, CVR597, CVR598, CVR599, CVR600, CVR652, CVR656, CVR665, CVR667, CVR708, CVR709, CVR747, CVR748, CVR756, CVR776, CVR780, CVR818, CVR827, C…	CVR248, CVR284, CVR495, CVR780	CVR254, CVR33, CVR347, CVR363, CVR382, CVR388, CVR425, CVR434, CVR474, CVR475, CVR487, CVR489, CVR490, CVR505, CVR597, CVR598, CVR599, CVR600, CVR708, CVR709, CVR747, CVR748, CVR756, CVR877, CVR96			4	34	0	0	456
